# Intrahost evolution leading to distinct lineages in the upper and lower respiratory tracts during SARS-CoV-2 prolonged infection

**DOI:** 10.1101/2024.03.03.24303157

**Authors:** Majdouline El Moussaoui, Sebastien Bontems, Cecile Meex, Marie-Pierre Hayette, Marie Lejeune, Samuel L. Hong, Simon Dellicour, Michel Moutschen, Nadine Cambisano, Nathalie Renotte, Vincent Bours, Gilles Darcis, Maria Artesi, Keith Durkin

## Abstract

Accumulating evidence points to persistent severe acute respiratory syndrome coronavirus 2 (SARS-CoV-2) infections in immunocompromised individuals as a source of genetically divergent, novel lineages, generally characterised by increased transmissibility and immune escape. While intrahost evolutionary dynamics of the virus in chronically infected patients have been previously reported, existing knowledge is primarily based on samples obtained from the nasopharyngeal compartment. In this study, we investigate the intrahost evolution and genetic diversity that accumulated during a prolonged SARS-CoV-2 infection with the Omicron sublineage BF.7, estimated to have persisted for over one year in an immunosuppressed patient. Based on the sequencing of eight viral genomes collected from the patient at six time points, we identified 86 intrahost single-nucleotide variants (iSNVs), two indels, and a 362 bp deletion. Our analysis revealed distinct viral genotypes in the nasopharyngeal (NP), endotracheal aspirate (ETA), and bronchoalveolar (BAL) samples. Notably, while significant divergence was observed between NP and BAL samples, most of the iSNVs found in ETA samples were also detected in NP or BAL samples. This suggests that NP samples may not offer a comprehensive representation of the overall intrahost viral diversity. Nonsynonymous mutations were most frequent in the spike and envelope genes, along with loss-of-function mutations in ORF8, generated by a frameshift mutation and a large deletion detected in the BAL and NP samples, respectively. Using long-range PCR on SARS-CoV-2 samples sequenced as part of routine surveillance, we validated that similar deletions causing ORF8 loss of function can be carried by SARS-CoV-2 during acute infection. Our findings not only demonstrate that the Omicron sublineage BF.7 can further diverge from its already exceptionally mutated state but also highlight that patients chronically infected with SARS-CoV-2 can develop genetically specific viral populations across distinct anatomical compartments. This provides novel insights into the intricate nature of viral diversity and evolution dynamics in persistent infections.
