## Supplementary Table 1 for "Intrahost evolution leading to distinct lineages in the upper and lower respiratory tracts during SARS-CoV-2 prolonged infection"

### Sheet: iSNVs
ID	SNV Trinucleotide context	position	Gene	Gene AA change	Protein	Protein AA change	Variant Type	Fitness effects (Bloom & Neher, Virus Evolution 2023)	Day-0_BAL	Day-0_ETA	Day-0_NP	Day-8_NP	Day-19_NP	Day-34_NP	Day-64_NP	Day-85_NP
G219T	C[G>T]A	219	inter_genic	inter_genic	inter_genic	inter_genic	SNV	NaN								0.88
C313T	T[C>T]A	313	ORF1a	synonymous	NSP1	synonymous	SNV	NaN		0.18
T1330C	C[T>C]A	1330	ORF1a	synonymous	NSP2	synonymous	SNV	NaN		0.33	0.99	0.98	0.97	0.96	0.97	0.98
G2144A	C[G>A]T	2144	ORF1a	V627I	NSP2	V447I	SNV	1.2769		0.2
T2827C	A[T>C]G	2827	ORF1a	synonymous	NSP3	synonymous	SNV	NaN	0.8	0.46
C3165T	G[C>T]T	3165	ORF1a	A967V	NSP3	A149V	SNV	0.009408	0.72	0.39
A3662G	G[A>G]G	3662	ORF1a	S1133G	NSP3	S315G	SNV	-0.88622	0.57	0.34
C3817T	A[C>T]A	3817	ORF1a	synonymous	NSP3	synonymous	SNV	NaN	0.32
A4083G	G[A>G]C	4083	ORF1a	D1273G	NSP3	D455G	SNV	-0.086965	0.87	0.97	0.98	0.99	0.99	0.98	0.98	0.97
T4346C	C[T>C]C	4346	ORF1a	S1361P	NSP3	S543P	SNV	0.41828		0.7	0.99	1	0.98	0.96	0.96	0.95
A4359C	C[A>C]A	4359	ORF1a	Q1365P	NSP3	Q547P	SNV	-1.1342	0.73	0.93	0.97	0.94	0.95	0.96	0.93	0.92
A4364C	A[A>C]T	4364	ORF1a	I1367L	NSP3	I549L	SNV	0.53084	0.25
A5648C	A[A>C]A	5648	ORF1a	K1795Q	NSP3	K977Q	SNV	1.515	0.21	0.21
C5730T	A[C>T]T	5730	ORF1a	synonymous	NSP3	synonymous	SNV	NaN	0.61	0.39
T5731C	C[T>C]T	5731	ORF1a	T1822I	NSP3	T1004I	SNV	0.99151	0.61	0.39
C5849T	T[C>T]C	5849	ORF1a	P1862S	NSP3	P1044S	SNV	0.18871	0.32	0.1
T6226C	A[T>C]A	6226	ORF1a	synonymous	NSP3	synonymous	SNV	NaN	0.4	0.41
C6968T	A[C>T]T	6968	ORF1a	synonymous	NSP3	synonymous	SNV	NaN							0.82
C7124T	A[C>T]C	7124	ORF1a	P2287S	NSP3	P1469S	SNV	0.10763	0.93	0.54
G7223A	T[G>A]C	7223	ORF1a	A2320T	NSP3	A1502T	SNV	-0.57695		0.29	0.97	0.96	0.93	0.95	0.94	0.95
C7334T	A[C>T]A	7334	ORF1a	H2357Y	NSP3	H1539Y	SNV	-0.59294	0.91	0.51
T7931A	A[T>A]C	7931	ORF1a	S2556T	NSP3	S1738T	SNV	-0.34468	0.91	0.58
G7954A	A[G>A]C	7954	ORF1a	synonymous	NSP3	synonymous	SNV	NaN		0.35	0.98	0.99	0.98	0.96	0.96	0.96
A8040G	G[A>G]T	8040	ORF1a	D2592G	NSP3	D1774G	SNV	0.89302	0.96	0.57
T8153C	C[T>C]T	8153	ORF1a	synonymous	NSP3	synonymous	SNV	NaN	0.97	0.54
C8895A	A[C>A]T	8895	ORF1a	T2877N	NSP4	T114N	SNV	-0.11284	0.48	0.27
G9130A	T[G>A]C	9130	ORF1a	synonymous	NSP4	synonymous	SNV	NaN	0.95	0.64
C9907T	A[C>T]A	9907	ORF1a	synonymous	NSP4	synonymous	SNV	NaN	0.96	0.62
T10254G	T[T>G]G	10254	ORF1a	L3330W	NSP5	L67W	SNV	-3.0089		0.32	0.95	0.96	0.96	0.94	0.96	0.95
A10323G	A[A>G]G	10323	ORF1a	K3353R	NSP5	K90R	SNV	4.5204	0.48	0.33
A10378G	C[A>G]G	10378	ORF1a	synonymous	NSP5	synonymous	SNV	NaN	0.49	0.64	0.94	0.9	0.95	0.84	0.91	0.93
T11086C	A[T>C]G	11086	ORF1a	synonymous	NSP6	synonymous	SNV	NaN	0.94	0.56
T11543C	T[T>C]T	11543	ORF1a	F3760L	NSP6	F191L	SNV	-0.65767		0.35	0.94	0.97	0.95	0.94	0.94	0.92
C12076T	A[C>T]A	12076	ORF1a	synonymous	NSP7	synonymous	SNV	NaN		0.41	0.94	0.94	0.94	0.95	0.93	0.95
G12111A	A[G>A]T	12111	ORF1a	S3949N	NSP8	S7N	SNV	0.15394		0.42	0.98	0.99	0.98	0.98	0.96	0.97
A12250G	C[A>G]G	12250	ORF1a	synonymous	NSP8	synonymous	SNV	NaN		0.3	0.96	0.97	0.97	0.97	0.93	0.96
A12307G	A[A>G]C	12307	ORF1a	synonymous	NSP8	synonymous	SNV	NaN	0.28
G12569T	T[G>T]T	12569	ORF1a	V4102L	NSP8	V160L	SNV	-2.1083								0.97
G12797T	A[G>T]G	12797	ORF1a	G4178C	NSP9	G38C	SNV	-0.37315	0.97	0.6
C13554T	A[C>T]A	13554	ORF1b	synonymous	NSP12	synonymous	SNV	NaN	0.97	0.5
C14599T	T[C>T]T	14599	ORF1b	synonymous	NSP12	synonymous	SNV	NaN	0.41	0.32
A15046G	C[A>G]T	15046	ORF1b	I527V	NSP12	I536V	SNV	0.83067		0.33	0.98	0.96	0.95	0.98	0.94	0.95
G16075T	T[G>T]A	16075	ORF1b	D870Y	NSP12	D879Y	SNV	0.3641				0.87	0.77	0.86	0.87
C16247T	G[C>T]T	16247	ORF1b	A927V	NSP13	A4V	SNV	-0.058856			0.98	0.97	0.95	0.94	0.98	0.95
G17242A	T[G>A]C	17242	ORF1b	A1259T	NSP13	D336Y	SNV	0.26152	0.92	0.57
C17733T	T[C>T]C	17733	ORF1b	synonymous	NSP13	synonymous	SNV	NaN	0.95	0.95	0.96	0.94	0.95	0.95	0.91	0.92
A18093C	T[A>C]C	18093	ORF1b	L1542F	NSP14	L18F	SNV	-1.8066	0.95	0.61
T19281C	G[T>C]G	19281	ORF1b	synonymous	NSP14	synonymous	SNV	NaN		0.23	0.97	0.99	0.98	0.98	0.96	0.95
T19704C	A[T>C]A	19704	ORF1b	synonymous	NSP15	synonymous	SNV	NaN	0.44	0.33
C19803T	G[C>T]A	19803	ORF1b	synonymous	NSP15	synonymous	SNV	NaN		0.2	0.98	0.96	0.94	0.94	0.96	0.96
A20741G	C[A>G]A	20741	ORF1b	Q2425R	NSP16	Q28R	SNV	-0.74711	0.95	0.54
C21077T	A[C>T]A	21077	ORF1b	T2537I	NSP16	T140I	SNV	1.201	0.94	0.65
A21447G	A[A>G]G	21447	ORF1b	synonymous	NSP16	synonymous	SNV	NaN	0.19
A21617C	T[A>C]C	21617	S	T19L	S	T19L	SNV	3.6972	0.22
C21933T	A[C>T]T	21933	S	T124I	S	T124I	SNV	-0.80644	0.54	0.36
C21998T	C[C>T]A	21998	S	H146Y	S	H146Y	SNV	0.53586							0.88
C22383T	A[C>T]T	22383	S	T274I	S	T274I	SNV	-0.64597	0.24	0.15
C22550T	T[C>T]C	22550	S	P330S	S	P330S	SNV	-0.10534	0.95	0.65
T22686C#	T[T>C]C	22686	S	F375S#	S	F375S#	SNV	NaN	0.99	0.1
C23130T	A[C>T]T	23130	S	T523I	S	T523I	SNV	-2.3775			0.99	0.98	1	0.98	0.99	0.99
G23213A	T[G>A]T	23213	S	V551I	S	V551I	SNV	-0.21873			0.96	0.96	0.98	0.9	0.96	0.95
A23418C	G[A>C]A	23418	S	E619A	S	E619A	SNV	0.99746	0.98	0.6
T24436C	C[T>C]T	24436	S	synonymous	S	synonymous	SNV	NaN	0.94	0.62
T24489C	G[T>C]T	24489	S	V976A	S	V976A	SNV	-1.2366			0.99	0.99	0.97	0.9	0.97	0.96
A24962C	C[A>C]A	24962	S	N1134H	S	N1134H	SNV	-0.88286			0.98	0.95	0.98	0.96	0.95	0.94
G25218T	G[G>T]T	25218	S	G1219V	S	G1219V	SNV	0.85907								0.94
C25416T	T[C>T]A	25416	ORF3a	synonymous	ORF3a	synonymous	SNV	NaN			0.9	0.81	0.86	0.85	0.85	0.86
A25697T	G[A>T]A	25697	ORF3a	E102V	ORF3a	E102V	SNV	1.2354		0.09	0.97	0.95	0.95	0.97	0.94	0.95
C26305T	T[C>T]T	26305	E	L21F	E	L21F	SNV	0.27786	0.79	0.46
C26333T	A[C>T]A	26333	E	T30I	E	T30I	SNV	-0.82437	0.94	0.61
A26387G	A[A>G]C	26387	E	N48S	E	N48S	SNV	-1.7951		0.35	0.99	0.98	0.99	0.98	0.87
C26395T	T[C>T]T	26395	E	L51F	E	L51F	SNV	-1.9981		0.35	0.97	0.98	0.97	0.99	0.98	0.97
C26408T	T[C>T]T	26408	E	S55F	E	S55F	SNV	1.0073			0.87	0.87	0.91	0.89	0.87	0.93
T26679C	T[T>C]T	26679	M	F53L	M	F53L	SNV	-0.74491			0.93		0.19	0.09	0.1	0.96
C26895T	C[C>T]A	26895	M	H125Y	M	H125Y	SNV	1.3222		0.22	0.96	0.93	0.94	0.97	0.92	0.96
C26996T	G[C>T]T	26996	M	synonymous	M	synonymous	SNV	NaN	0.97	0.92
C27247T	A[C>T]T	27247	ORF6	synonymous	ORF6	synonymous	SNV	NaN	0.45	0.44
A27334G	A[A>G]C	27334	ORF6	T45A	ORF6	T45A	SNV	-1.4274	0.96	0.97
27818-28180_del-362bp	N/A	27818	ORF7a/ORF8	ORF7a/ORF8 loss	ORF7a/ORF8	ORF7a/ORF8 loss	Del	NaN		0.52	1	1	1	1	1	1
C27911G	T[C>G]T	27911	ORF8	F6L	ORF8	F6L	SNV	-0.43666	0.49	0.45
T28245G	T[T>G]T	28245	ORF8	L118V	ORF8	L118V	SNV	4.4256	0.43	0.46
T28250TCTG	N/A	28250	ORF8	F120L	ORF8	F120L	InDel	NaN	0.41	0.42
CA28253C	N/A	28253	ORF8	Frame shift	ORF8	Frame shift	InDel	NaN	0.45	0.46
G28321A	C[G>A]T	28321	ORF9b	R13H	ORF9b	R13H	SNV	0.038933	0.45	0.48
C28435A	C[C>A]G	28435	ORF9b	P51Q	ORF9b	P51Q	SNV	0.81101	0.52	0.5
A29371G	C[A>G]G	29371	N	synonymous	N	synonymous	SNV	NaN	0.52	0.27
A29491G	A[A>G]T	29491	N	synonymous	N	synonymous	SNV	NaN		0.41	0.98	0.97	0.98	0.99	0.96	0.96
C29523T	A[C>T]T	29523	N	T417I	N	T417I	SNV	0.3305	0.44	0.23
C29762T	A[C>T]A	29762	inter_genic	inter_genic	inter_genic	inter_genic	SNV	NaN	0.2	0.1
